# SARS-CoV-2 Omicron: evasion of potent humoral responses and resistance to clinical immunotherapeutics relative to viral variants of concern

**DOI:** 10.1101/2021.12.14.21267772

**Authors:** Anupriya Aggarwal, Alberto Ospina Stella, Gregory Walker, Anouschka Akerman, Vanessa Milogiannakis, Fabienne Brilot, Supavadee Amatayakul-Chantler, Nathan Roth, Germano Coppola, Peter Schofield, Jennifer Jackson, Jake Y. Henry, Ohan Mazigi, David Langley, Yonghui Lu, Charles Forster, Samantha McAllery, Vennila Mathivanan, Christina Fichter, Alexandra Carey Hoppe, Mee Ling Munier, Hans-Martin Jack, Deborah Cromer, David Darley, Gail Matthews, Daniel Christ, David Khoury, Miles Davenport, William Rawlinson, Anthony D. Kelleher, Stuart Turville

## Abstract

Genetically distinct viral variants of severe acute respiratory syndrome coronavirus 2 (SARS-CoV-2) have been recorded since January 2020. Over this time global vaccine programs have been introduced, contributing to lowered COVID-19 hospitalisation and mortality rates, particularly in the first world. In late 2021, the Omicron (B.1.1.529) virus variant emerged, with significant genetic differences and clinical effects from other variants of concern (VOC). This variant demonstrated higher numbers of polymorphisms in the gene encoding the Spike (S) protein, and there has been displacement of the dominant Delta variant. We assessed the impact of Omicron infection on the ability of: serum from vaccinated and / or previously infected individuals; concentrated human IgG from plasma donors, and licensed monoclonal antibody therapies to neutralise virus in vitro. There was a 17 to 22-fold reduction in neutralisation titres across all donors who had a detectable neutralising antibody titre to the Omicron variant. Concentrated pooled human IgG from convalescent and vaccinated donors had greater breadth of neutralisation, although the potency was still reduced 16-fold. Of all therapeutic antibodies tested, significant neutralisation of the Omicron variant was only observed for Sotrovimab, with other monoclonal antibodies unable to neutralise Omicron in vitro. These results have implications for ongoing therapy of individuals infected with the Omicron variant.
