## Supplementarytable2 for "SARS-CoV-2 Omicron: evasion of potent humoral responses and resistance to clinical immunotherapeutics relative to viral variants of concern"

### Sheet: Sheet1 (3)
Supplementary table 2
				IC50 values					Fold change relative to Ancestral
Sample ID	NOTES	Vaccine	Ancestral	BETA	GAMMA	DELTA	OMICRON	Ancestral	BETA	GAMMA	DELTA	OMICRON
AD012	1st wave Convalescent	NA	554.454	147.064	296.342	215.082	LoD*	1	3.77016	1.87099	2.57788	NA
AD015	1st wave Convalescent	NA	534.354	51.6708	157.995	249.049	LoD	1	10.3415	3.38209	2.14558	NA
AD010	1st wave Convalescent	NA	2471.29	1133.17	1437.54	1645.3	LoD	1	2.18086	1.71911	1.50203	NA
AD016	1st wave Convalescent	NA	872.206	299.774	433.35	548.247	LoD	1	2.90955	2.01271	1.5909	NA
AD043	1st wave Convalescent	NA	329.017	43.1874	141.259	233.216	LoD	1	7.61835	2.32918	1.41078	NA
AD002	1st wave Convalescent	NA	185.253	31.5357	101.673	111.586	LoD	1	5.87438	1.82204	1.66018	NA
AD007	1st wave Convalescent	NA	409.786	58.289	164.696	215.355	LoD	1	7.03026	2.48814	1.90284	NA
AD065	1st wave Convalescent	NA	102.581	LoD	62.4178	70.4104	LoD	1	NA	1.64345	1.4569	NA
AD030	1st wave Convalescent	NA	129.069	20.7307	57.9117	118.984	LoD	1	6.22598	2.22872	1.08476	NA
AD019	1st wave Convalescent	NA	49.6604	LoD	21.9704	26.7344	LoD	1	NA	2.26033	1.85755	NA
AD012	1st wave + Vaccinated	ChAdOx1	1689.93	904.534	1655.6	1656.16	170.104	1	1.86828	1.02073	1.02039	9.93466
AD015	1st wave + Vaccinated	ChAdOx1	5216.71	1687.44	3631.92	3055.01	265.13	1	3.09149	1.43635	1.70759	19.676
AD016	1st wave + Vaccinated	ChAdOx1	2096.15	788.251	1316.39	1370.74	138.439	1	2.65924	1.59235	1.52921	15.1413
AD002	1st wave + Vaccinated	ChAdOx1	1268.79	389.536	502.49	490.247	118.628	1	3.2572	2.52501	2.58807	10.6955
AD006	1st wave + Vaccinated	ChAdOx1	806.915	100.561	283.01	429.657	35.8645	1	8.02411	2.85118	1.87805	22.499
AD065	1st wave + Vaccinated	BNT162b	2476.85	1360.28	2640.89	2538.97	168.239	1	1.82084	0.937886	0.975534	14.7222
AD011	1st wave + Vaccinated	BNT162b	3123.9	385.688	494.965	1193.29	87.8514	1	8.09953	6.31135	2.61787	35.5589
AD037	1st wave + Vaccinated	BNT162b	1286.31	445.521	722.698	953.2	80.1544	1	2.88721	1.77987	1.34947	16.0479
AD051	1st wave + Vaccinated	ChAdOx1	1743.46	532.383	1017.99	1065.42	77.2438	1	3.27482	1.71264	1.6364	22.5709
AD054	1st wave + Vaccinated	ChAdOx1	446.533	204.213	302.42	308.463	37.8037	1	2.1866	1.47653	1.4476	11.8119
AD083	2nd wave + Vaccinated	BNT162b	6212.37	1940.4	4609.71	4690.55	189.005	1	3.20159	1.34767	1.32445	32.8688
AD095	2nd wave + Vaccinated	BNT162b	1897.1	460.496	868.014	745.276	91.1727	1	4.11968	2.18556	2.54549	20.8077
AD097	2nd wave + Vaccinated	BNT162b	1378.99	358.402	613.391	611.105	89.5702	1	3.84761	2.24814	2.25655	15.3956
AD100	2nd wave + Vaccinated	ChAdOx1	1095.42	251.759	461.368	466.119	59.9043	1	4.35107	2.37429	2.35009	18.2862
AD101	2nd wave + Vaccinated	ChAdOx1	4385.61	1416.89	2165.69	2360.23	189.005	1	3.09524	2.02504	1.85813	23.2037
AD104	2nd wave + Vaccinated	BNT162b	1452.2	343.285	721.414	603.596	79.5221	1	4.23031	2.01299	2.40591	18.2616
AD106	2nd wave + Vaccinated	ChAdOx1	6542.02	2086.04	3027.65	3710.19	187.014	1	3.1361	2.16076	1.76326	34.9815
AD109	2nd wave + Vaccinated	ChAdOx1	1309.43	211.737	401.546	675.707	45.8309	1	6.18421	3.26096	1.93786	28.5708
AD096	2nd wave + Vaccinated	BNT162b	4911.86	949.285	2148.42	2171.1	103.826	1	5.17427	2.28627	2.26239	47.3085
AD084	2nd wave convalescent	NA	204.385	46.2959	96.8157	216.915	LoD	1	4.41475	2.11107	0.942235	NA
AD095	2nd wave convalescent	NA	90.8599	19.5839	57.0439	118.998	LoD	1	4.63952	1.59281	0.763544	NA
AD098	2nd wave convalescent	NA	156.978	43.5774	45.4545	139.217	LoD	1	3.60228	3.45352	1.12757	NA
AD083	2nd wave convalescent	NA	189.524	37.4219	84.1828	65.1196	LoD	1	5.06453	2.25134	2.9104	NA
AD087	2nd wave convalescent	NA	96.1994	26.3021	63.9067	120.815	LoD	1	3.65748	1.50531	0.796253	NA
AD096	2nd wave convalescent	NA	71.3881	LoD	11.6787	53.3717	LoD	1	NA	6.11268	1.33756	NA
AD103	2nd wave convalescent	NA	168.355	115.973	83.0631	102.121	LoD	1	1.45167	2.02683	1.64859	NA
AD101	2nd wave convalescent	NA	163.767	74.5304	120.319	46.498	LoD	1	2.19731	1.3611	3.52202	NA
AD106	2nd wave convalescent	NA	482.052	101.896	163.627	339.045	LoD	1	4.73081	2.94604	1.42179	NA
AD107	2nd wave convalescent	NA	87.3236	18.617	48.3311	68.0691	LoD	1	4.69054	1.80678	1.28287	NA
AD123	Delta wave donors	NA	731.918	231.269	359.483	1288.99	42.3866	1	3.1648	2.03603	0.567821	17.2677
AD133	Delta wave donors	NA	761.573	175.552	278.119	496.756	45.2443	1	4.33816	2.7383	1.53309	16.8325
AD143	Delta wave donors	NA	354.782	82.604	161.48	361.911	33.1126	1	4.29498	2.19706	0.980303	10.7144
AD144	Delta wave donors	NA	761.068	126.65	193.586	298.311	40.2354	1	6.00922	3.93143	2.55125	18.9154
AD146	Delta wave donors	NA	588.889	132.21	175.741	279.755	34.1161	1	4.4542	3.35088	2.10502	17.2613
AD147	Delta wave donors	NA	887.522	182.395	262.807	439.08	21.2535	1	4.86592	3.37708	2.02132	41.7589
AD113	Delta wave donors	NA	845.146	248.136	451.564	591.637	77.0302	1	3.40598	1.8716	1.42849	10.9716
AD114	Delta wave donors	NA	477.328	306.644	235.385	398.164	LoD	1	1.55662	2.02786	1.19882	NA
AD115	Delta wave donors	NA	1320.39	419.327	891.65	802.997	106.755	1	3.14884	1.48084	1.64433	12.3684
AD118	Delta wave donors	NA	976.354	205.748	165.475	607.73	74.1231	1	4.74538	5.90032	1.60656	13.1721
Priv_1033	Privigen /CZ1500, Lot: P100371033, 06.10.2021		1771.23	546.029	596.7	854.03	92.3758	1	3.24384	2.96838	2.07397	19.1742
Priv_4850	Privigen /CZ1500, Lot: P100374850, 06.10.2021		1333.57	454.403	500.162	671.795	82.0589	1	2.93477	2.66627	1.98508	16.2513
Priv_7450	Privigen /CZ1500, Lot: P100367450, 06.10.2021		1537.39	470.79	562.895	785.642	93.2576	1	3.26554	2.73121	1.95685	16.4854
Priv_0301	Privigen /CZ1500, Lot: P100360301, 06.10.2021		1685.2	496.292	546.596	891.609	103.325	1	3.39557	3.08307	1.89006	16.3096
Priv_0723	Privigen /CZ1500, Lot: P100370723, 06.10.2021		1639.26	440.975	530.311	840.468	101.426	1	3.71735	3.09113	1.95041	16.1622
CSL_869	COVIG US/CA/ERC 10%, CZ1500, P100296869, 18.01.2021 (date of aliquoting)		472.93	183.527	173.757	262.849	23.475	1	2.5769	2.72178	1.79925	20.1461
Alliance	Plasma Alliance STD		322.476	58.8136	140.248	230.95	LoD	1	5.48302	2.29932	1.3963	NA
WHO G	WHO G STD		496.351	122.048	196.81	554.104	LoD	1	4.06687	2.52199	0.895773	NA
*LOD = 1/20 serum dilution
