## Supplementary material for "SARS-CoV-2 Omicron: evasion of potent humoral responses and resistance to clinical immunotherapeutics relative to viral variants of concern": Supplemtarytable1

### Sheet: ID50w oAlpha
									Vaccine	Ancestral	DELTA	GAMMA	BETA	Omicron
									ChAdOx1	1082.83	364.246	324.063	213.75	0
									BNT162b	612.546	203.496	323.104	181.013	0
									ChAdOx1	178.843	112.34	115.797	105.849	0
									ChAdOx1	259.238	100.96	139.753	116.04	0
									ChAdOx1	509.149	148.221	287.952	161.703	0
									ChAdOx1	365.949	123.687	110.721	85.6861	0
									BNT162b	855.362	356.863	515.633	286.623	0
									ChAdOx1	255.999	136.062	106.967	76.1889	0
									ChAdOx1	482.651	191.5	284.628	207.547	0
									BNT162b	888.818	309.961	314.526	182.32	0
									BNT162b	460.104	271.874	240.325	163.278	0
									BNT162b	730.769	316.307	359.07	227.705	0
									BNT162b	450.725	195.297	248.697	172.442	0
									BNT162b	995.985	351.649	497.313	318.794	0
									ChAdOx1	1052.8	141.901	210.099	103.966	0
									ChAdOx1	275.543	144.321	202.614	138.486	0
									BNT162b	1052.8	367.258	399.745	192.77	0
